# Deep learning for polygenic prediction: The role of heritability, interaction type and sample size

**DOI:** 10.1101/2024.10.25.24316156

**Authors:** Jason Grealey, Gad Abraham, Guillaume Méric, Rodrigo Cánovas, Martin Kelemen, Shu Mei Teo, Agus Salim, Michael Inouye, Yu Xu

## Abstract

Polygenic scores (PGS), which aggregate the effects of genetic variants to estimate predisposition for a disease or trait, have potential clinical utility in disease prevention and precision medicine. Recently, there has been increasing interest in using deep learning (DL) methods to develop PGS, due to their strength in modelling complex non-linear relationships (such as GxG) that conventional PGS methods may not capture. However, the perceived value of DL for polygenic scores is unclear. In this study, we assess the underlying factors impacting DL performance and how they can be better utilised for PGS development. We simulate large-scale realistic genotype-to-phenotype data, with varying genetic architectures of phenotypes under quantitative control of three key components: (a) total heritability, (b) variant-variant interaction type, and (c) proportion of non-additive heritability. We compare the performance of one of most common DL methods (multi-layer perceptron, MLP) on varying training sample sizes, with two well-established PGS methods: a purely additive model (pruning and thresholding, P+T) and a machine learning method (Elastic net, EN). Our analyses show EN has consistently better overall performance across traits of different architectures and training data of different sizes. However, MLP saw the largest performance improvements as sample size increases. MLP outperformed P+T for most traits and achieves comparable performance as EN for numerous traits at the largest sample size assessed (N=100k), suggesting DL may offer some advantages in future when they can be trained on biobanks of millions of samples. We further found that one-hot encoding of variant input can improve performance of every method, particularly for traits with non-additive variance. Overall, we show how different underlying factors impact how well methods leverage non-additivity for polygenic prediction.
