## Supplementary Tables for "Deep learning for polygenic prediction: The role of heritability, interaction type and sample size"

### Sheet: Supplementary Table 1
Supplementary Table 1: List of hyperparameters used during training. The hyperparameters used when training and optimising the neural network architecture are listed below. *Values of patience for the neural networks varied with heritability and sample size.
Hyperparameter	Options during training	Description
Learning Rate	0.1, 0.4	Controls speed of parameter updates. This is annealed during training.
Number of hidden layers	1, 2, 3	Controls complexity of whole network, more layers allows for more transformation of the data in order to learn greater complexities.
Number of nodes in hidden layers	100, 1000	Complexity of each hidden layer.
Activation function	Linear, Rectified Linear Unit (ReLU)	Transforms data to aid learning.
Batch size	100	How many samples to train on at any one time.
Patience	40, 50,70, 90,100, 200*	Number of batches to stop after which training will stop when if validation loss isn’t decreasing.
Optimizer	Adam	Specific algorithm scheme used to update parameters through stochastic optimization.
Dropout	0.2	Aids nodes in the network to learn independent pathways by ‘turning off’ nodes in hidden layers with a 20% chance.
Loss	MSE	Loss function used for training

### Sheet: Supplementary Table 2
Supplementary Table 2: R2 performance of different PGS methods on traits of different settings
Sample size	Method (variant encoding)	Interaction type	Total heritability	R2 Performance
				0% of non-linear heritability	20% of non-linear heritability	40% of non-linear heritability	60% of non-linear heritability	80% of non-linear heritability
10k	MLP (one hot)	rr	20	0.0390096	-0.0266696	-0.0698169	-0.017611	-0.00719918
10k	MLP (additive)	rr	20	nan	nan	nan	nan	nan
10k	EN (one hot)	rr	20	0.0643007	0.0528368	0.0205588	0.0157501	0.0191704
10k	EN (additive)	rr	20	0.0869472	0.0646555	0.0267503	0.0212896	0.0179475
10k	P+T (one hot)	rr	20	0.0872162	0.0577362	0.0319443	0.0254706	0.0195501
10k	P+T (additive)	rr	20	0.0775347	0.0547355	0.0312032	0.0252001	0.0184987
10k	MLP (one hot)	hh	20	0.0439485	0.00305967	-0.0142319	0.00894019	-0.0295037
10k	MLP (additive)	hh	20	nan	nan	nan	nan	nan
10k	EN (one hot)	hh	20	0.0650202	0.0515605	0.0223779	0.0299943	0.0112796
10k	EN (additive)	hh	20	0.0824364	0.0557302	0.0366754	0.029935	0.010158
10k	P+T (one hot)	hh	20	0.0769836	0.049573	0.0439998	0.0341108	0.0249394
10k	P+T (additive)	hh	20	0.0715896	0.0457325	0.0383675	0.0258574	0.0150502
10k	MLP (one hot)	t	20	-0.0110827	-0.00182911	0.0389154	-0.00817363	-0.0568686
10k	MLP (additive)	t	20	nan	nan	nan	nan	nan
10k	EN (one hot)	t	20	0.0736976	0.0509699	0.0397111	0.0354813	0.0295383
10k	EN (additive)	t	20	0.0911102	0.0693839	0.0556574	0.0380925	0.0358477
10k	P+T (one hot)	t	20	0.0925014	0.0753338	0.0517901	0.0468077	0.0372144
10k	P+T (additive)	t	20	0.0840109	0.067821	0.0417066	0.0393616	0.0342449
10k	MLP (one hot)	xor	20	0.0604075	0.0315109	-0.0208294	0.0166062	-0.0171887
10k	MLP (additive)	xor	20	nan	nan	nan	nan	nan
10k	EN (one hot)	xor	20	0.0747525	0.0648062	0.0371428	0.0473742	0.0336939
10k	EN (additive)	xor	20	0.0940039	0.0866126	0.0448815	0.0406741	0.0302676
10k	P+T (one hot)	xor	20	0.0881397	0.0746565	0.051811	0.0567709	0.0332967
10k	P+T (additive)	xor	20	0.0767928	0.0669334	0.0451341	0.0417656	0.0308123
10k	MLP (one hot)	rr	50	0.223547	0.212011	0.105874	0.0919456	0.0311348
10k	MLP (additive)	rr	50	nan	nan	nan	nan	nan
10k	EN (one hot)	rr	50	0.295644	0.233074	0.155503	0.120293	0.0941787
10k	EN (additive)	rr	50	0.347901	0.266681	0.181323	0.132811	0.0679989
10k	P+T (one hot)	rr	50	0.262882	0.209244	0.161673	0.124884	0.0901282
10k	P+T (additive)	rr	50	0.251696	0.192464	0.136426	0.112505	0.0773472
10k	MLP (one hot)	hh	50	0.284458	0.15709	0.160365	0.0814797	0.0717454
10k	MLP (additive)	hh	50	nan	nan	nan	nan	nan
10k	EN (one hot)	hh	50	0.30845	0.274681	0.217268	0.148195	0.120148
10k	EN (additive)	hh	50	0.360316	0.27719	0.21966	0.0911944	0.0421239
10k	P+T (one hot)	hh	50	0.26857	0.236768	0.210116	0.11058	0.104044
10k	P+T (additive)	hh	50	0.234994	0.218386	0.171018	0.0766887	0.0383822
10k	MLP (one hot)	t	50	0.222144	0.210176	0.21503	0.148342	0.141193
10k	MLP (additive)	t	50	nan	nan	nan	nan	nan
10k	EN (one hot)	t	50	0.275103	0.252591	0.24015	0.187291	0.174564
10k	EN (additive)	t	50	0.324906	0.292266	0.280647	0.215913	0.198196
10k	P+T (one hot)	t	50	0.254687	0.24122	0.22297	0.176501	0.165416
10k	P+T (additive)	t	50	0.243612	0.219761	0.207547	0.160724	0.146613
10k	MLP (one hot)	xor	50	0.261218	0.228992	0.12362	0.177562	0.139212
10k	MLP (additive)	xor	50	nan	nan	nan	nan	nan
10k	EN (one hot)	xor	50	0.292387	0.300149	0.251364	0.217158	0.225986
10k	EN (additive)	xor	50	0.348672	0.320269	0.235392	0.194599	0.185885
10k	P+T (one hot)	xor	50	0.253599	0.272717	0.200962	0.187444	0.170987
10k	P+T (additive)	xor	50	0.230088	0.241368	0.161309	0.151962	0.135148
10k	MLP (one hot)	rr	80	0.534815	0.413209	0.289768	0.105299	0.118625
10k	MLP (additive)	rr	80	nan	nan	nan	nan	nan
10k	EN (one hot)	rr	80	0.621287	0.49625	0.317354	0.236592	0.150742
10k	EN (additive)	rr	80	0.686516	0.544499	0.328356	0.239786	0.136409
10k	P+T (one hot)	rr	80	0.476552	0.404449	0.278314	0.198668	0.142927
10k	P+T (additive)	rr	80	0.444584	0.363253	0.252238	0.170987	0.126055
10k	MLP (one hot)	hh	80	0.330741	0.438312	0.187634	0.155642	0.119881
10k	MLP (additive)	hh	80	nan	nan	nan	nan	nan
10k	EN (one hot)	hh	80	0.606478	0.562468	0.494894	0.383043	0.324738
10k	EN (additive)	hh	80	0.680199	0.550099	0.399155	0.264496	0.125442
10k	P+T (one hot)	hh	80	0.452103	0.431893	0.344839	0.276845	0.21886
10k	P+T (additive)	hh	80	0.419471	0.382809	0.292757	0.188116	0.0950503
10k	MLP (one hot)	t	80	0.324452	0.389931	0.0730598	0.261065	0.256818
10k	MLP (additive)	t	80	nan	nan	nan	nan	nan
10k	EN (one hot)	t	80	0.631451	0.549107	0.484705	0.343702	0.342866
10k	EN (additive)	t	80	0.691002	0.604926	0.512545	0.368635	0.357837
10k	P+T (one hot)	t	80	0.480129	0.437252	0.392253	0.305821	0.274253
10k	P+T (additive)	t	80	0.440139	0.408846	0.350314	0.289301	0.257952
10k	MLP (one hot)	xor	80	0.47585	0.416569	0.247898	0.165587	0.297741
10k	MLP (additive)	xor	80	nan	nan	nan	nan	nan
10k	EN (one hot)	xor	80	0.644001	0.534364	0.518156	0.442962	0.423945
10k	EN (additive)	xor	80	0.703743	0.552136	0.486971	0.357088	0.255957
10k	P+T (one hot)	xor	80	0.493701	0.403779	0.371071	0.29825	0.257268
10k	P+T (additive)	xor	80	0.44287	0.356871	0.340084	0.243009	0.181556
50k	MLP (one hot)	rr	20	0.0962371	0.0214607	0.0548286	0.00479698	0.0227469
50k	MLP (additive)	rr	20	nan	nan	nan	nan	nan
50k	EN (one hot)	rr	20	0.13001	0.10657	0.0709075	0.0541977	0.0466469
50k	EN (additive)	rr	20	0.150292	0.116683	0.0772961	0.0558786	0.0409156
50k	P+T (one hot)	rr	20	0.121457	0.0985471	0.0666374	0.0501753	0.0411285
50k	P+T (additive)	rr	20	0.106751	0.0913202	0.0618042	0.0452322	0.032228
50k	MLP (one hot)	hh	20	0.108595	0.0818935	0.053433	0.0635767	0.0221525
50k	MLP (additive)	hh	20	nan	nan	nan	nan	nan
50k	EN (one hot)	hh	20	0.124844	0.11026	0.0895341	0.0795303	0.0702031
50k	EN (additive)	hh	20	0.144712	0.114125	0.0862942	0.0595245	0.0284427
50k	P+T (one hot)	hh	20	0.114653	0.0977414	0.0785317	0.0628315	0.0538914
50k	P+T (additive)	hh	20	0.106188	0.0884678	0.0643664	0.04399	0.025847
50k	MLP (one hot)	t	20	0.0979304	0.106963	0.0621194	0.0258262	0.0520082
50k	MLP (additive)	t	20	nan	nan	nan	nan	nan
50k	EN (one hot)	t	20	0.136222	0.119862	0.0933639	0.083388	0.0775335
50k	EN (additive)	t	20	0.153502	0.135808	0.104241	0.0930642	0.0759525
50k	P+T (one hot)	t	20	0.123155	0.111332	0.089858	0.0772427	0.0676474
50k	P+T (additive)	t	20	0.115005	0.103504	0.0790896	0.0684395	0.0586655
50k	MLP (one hot)	xor	20	0.104133	0.0982097	0.0779159	0.0609122	0.0635182
50k	MLP (additive)	xor	20	nan	nan	nan	nan	nan
50k	EN (one hot)	xor	20	0.130359	0.116138	0.0988322	0.100454	0.0933259
50k	EN (additive)	xor	20	0.149442	0.125298	0.103545	0.0895007	0.0674463
50k	P+T (one hot)	xor	20	0.112652	0.0994641	0.0871319	0.079719	0.0681455
50k	P+T (additive)	xor	20	0.106491	0.0899947	0.0759515	0.0689447	0.0491515
50k	MLP (one hot)	rr	50	0.329493	0.235584	0.238429	0.189174	0.0390198
50k	MLP (additive)	rr	50	nan	nan	nan	nan	nan
50k	EN (one hot)	rr	50	0.414509	0.351259	0.270644	0.227556	0.177339
50k	EN (additive)	rr	50	0.442092	0.370525	0.269369	0.222369	0.134151
50k	P+T (one hot)	rr	50	0.332799	0.280057	0.213462	0.189679	0.129395
50k	P+T (additive)	rr	50	0.31812	0.257473	0.186688	0.161882	0.105213
50k	MLP (one hot)	hh	50	0.358101	0.29913	0.281571	0.187777	0.110965
50k	MLP (additive)	hh	50	nan	nan	nan	nan	nan
50k	EN (one hot)	hh	50	0.41866	0.366059	0.339173	0.271929	0.253848
50k	EN (additive)	hh	50	0.447801	0.348934	0.289316	0.173967	0.1158
50k	P+T (one hot)	hh	50	0.330521	0.28616	0.246401	0.174471	0.139942
50k	P+T (additive)	hh	50	0.306102	0.250501	0.209098	0.127566	0.0839299
50k	MLP (one hot)	t	50	0.324164	0.281596	0.316077	0.226206	0.214329
50k	MLP (additive)	t	50	nan	nan	nan	nan	nan
50k	EN (one hot)	t	50	0.42244	0.35981	0.352281	0.297933	0.269005
50k	EN (additive)	t	50	0.448256	0.38958	0.360447	0.312479	0.263362
50k	P+T (one hot)	t	50	0.334047	0.29763	0.280869	0.239999	0.200063
50k	P+T (additive)	t	50	0.319882	0.276931	0.260112	0.221243	0.181039
50k	MLP (one hot)	xor	50	0.371067	0.326226	0.262771	0.221306	0.271659
50k	MLP (additive)	xor	50	nan	nan	nan	nan	nan
50k	EN (one hot)	xor	50	0.409607	0.390257	0.342722	0.352424	0.324207
50k	EN (additive)	xor	50	0.444472	0.392175	0.320283	0.282983	0.236021
50k	P+T (one hot)	xor	50	0.322233	0.300222	0.259155	0.246155	0.209207
50k	P+T (additive)	xor	50	0.302024	0.272876	0.227646	0.206595	0.169732
50k	MLP (one hot)	rr	80	0.618063	0.481159	0.411881	0.297392	0.233797
50k	MLP (additive)	rr	80	nan	nan	nan	nan	nan
50k	EN (one hot)	rr	80	0.742676	0.620091	0.448005	0.364982	0.278288
50k	EN (additive)	rr	80	0.764772	0.625914	0.447338	0.338792	0.239654
50k	P+T (one hot)	rr	80	0.550973	0.472025	0.343452	0.26634	0.203392
50k	P+T (additive)	rr	80	0.506394	0.432054	0.313304	0.232806	0.176524
50k	MLP (one hot)	hh	80	0.650267	0.620707	0.509626	0.379728	0.389672
50k	MLP (additive)	hh	80	nan	nan	nan	nan	nan
50k	EN (one hot)	hh	80	0.739965	0.686973	0.6072	0.536123	0.477903
50k	EN (additive)	hh	80	0.762256	0.646973	0.47193	0.339599	0.214854
50k	P+T (one hot)	hh	80	0.536909	0.491098	0.402841	0.304736	0.27434
50k	P+T (additive)	hh	80	0.505187	0.445574	0.334408	0.24003	0.157802
50k	MLP (one hot)	t	80	0.587712	0.608223	0.41306	0.444261	0.410499
50k	MLP (additive)	t	80	nan	nan	nan	nan	nan
50k	EN (one hot)	t	80	0.747551	0.679085	0.615053	0.489939	0.480643
50k	EN (additive)	t	80	0.769471	0.689298	0.615327	0.46771	0.452766
50k	P+T (one hot)	t	80	0.55449	0.505174	0.452595	0.350324	0.347121
50k	P+T (additive)	t	80	0.52507	0.47727	0.410312	0.322478	0.31483
50k	MLP (one hot)	xor	80	0.637329	0.635916	0.552074	0.495392	0.453579
50k	MLP (additive)	xor	80	nan	nan	nan	nan	nan
50k	EN (one hot)	xor	80	0.742632	0.685912	0.651767	0.584126	0.539101
50k	EN (additive)	xor	80	0.765034	0.650306	0.567446	0.452429	0.351794
50k	P+T (one hot)	xor	80	0.548454	0.488666	0.443229	0.371188	0.327908
50k	P+T (additive)	xor	80	0.501128	0.439419	0.393351	0.312814	0.241691
100k	MLP (one hot)	rr	20	0.136055	0.119634	0.0777172	0.0708774	0.0548518
100k	MLP (additive)	rr	20	0.100506	0.102842	0.075263	0.0250836	0.0291332
100k	EN (one hot)	rr	20	0.14432	0.123546	0.0911109	0.0691393	0.0596228
100k	EN (additive)	rr	20	0.163247	0.130266	0.0944799	0.0707087	0.0491186
100k	P+T (one hot)	rr	20	0.128429	0.103651	0.0789938	0.0587793	0.0452776
100k	P+T (additive)	rr	20	0.115856	0.0966159	0.071364	0.0540546	0.037363
100k	MLP (one hot)	hh	20	0.140006	0.112475	0.0959368	0.0862334	0.0713275
100k	MLP (additive)	hh	20	0.0912814	0.0945331	0.079255	0.0561461	0.026605
100k	EN (one hot)	hh	20	0.14634	0.12819	0.11491	0.100379	0.0888297
100k	EN (additive)	hh	20	0.161664	0.128711	0.0984255	0.0719422	0.0394109
100k	P+T (one hot)	hh	20	0.125152	0.106252	0.0879615	0.0711013	0.058487
100k	P+T (additive)	hh	20	0.118852	0.0933221	0.0739229	0.0530865	0.0336863
100k	MLP (one hot)	t	20	0.115354	0.118755	0.0935227	0.0916418	0.0678557
100k	MLP (additive)	t	20	0.0688582	0.123645	0.0649839	0.0920913	0.0652864
100k	EN (one hot)	t	20	0.148988	0.13325	0.112554	0.104706	0.0904748
100k	EN (additive)	t	20	0.162381	0.145829	0.120781	0.107413	0.0919555
100k	P+T (one hot)	t	20	0.126409	0.114035	0.0951427	0.0871879	0.0758654
100k	P+T (additive)	t	20	0.11691	0.10704	0.0895242	0.0777375	0.0656618
100k	MLP (one hot)	xor	20	0.129799	0.115332	0.0844997	0.0975926	0.0785066
100k	MLP (additive)	xor	20	0.137181	0.118847	0.0863595	0.081979	0.013435
100k	EN (one hot)	xor	20	0.147983	0.137116	0.12382	0.119039	0.110151
100k	EN (additive)	xor	20	0.163388	0.141301	0.118891	0.10274	0.0762541
100k	P+T (one hot)	xor	20	0.123276	0.113811	0.100605	0.0879676	0.0706125
100k	P+T (additive)	xor	20	0.112168	0.104043	0.0885646	0.0751425	0.0555218
100k	MLP (one hot)	rr	50	0.329166	0.337022	0.283371	0.205826	0.147125
100k	MLP (additive)	rr	50	0.422651	0.294785	0.230233	0.168147	0.125878
100k	EN (one hot)	rr	50	0.442089	0.373322	0.299665	0.248294	0.196034
100k	EN (additive)	rr	50	0.460902	0.385765	0.299063	0.238492	0.156335
100k	P+T (one hot)	rr	50	0.341222	0.295542	0.228071	0.194101	0.142896
100k	P+T (additive)	rr	50	0.324023	0.267541	0.206348	0.167365	0.115832
100k	MLP (one hot)	hh	50	0.38363	0.349273	0.339369	0.270818	0.211596
100k	MLP (additive)	hh	50	0.425979	0.261568	0.243518	0.154323	0.0707996
100k	EN (one hot)	hh	50	0.447595	0.399269	0.360999	0.306501	0.281148
100k	EN (additive)	hh	50	0.466275	0.367786	0.305078	0.192477	0.131484
100k	P+T (one hot)	hh	50	0.343508	0.292242	0.25678	0.182523	0.1543
100k	P+T (additive)	hh	50	0.317742	0.257817	0.21454	0.135074	0.0932114
100k	MLP (one hot)	t	50	0.421322	0.334877	0.314357	0.288115	0.238369
100k	MLP (additive)	t	50	0.365246	0.366262	0.346364	0.288947	0.24493
100k	EN (one hot)	t	50	0.440781	0.393304	0.370122	0.329822	0.297849
100k	EN (additive)	t	50	0.469844	0.40812	0.375086	0.330355	0.283591
100k	P+T (one hot)	t	50	0.349293	0.308591	0.287197	0.247711	0.21715
100k	P+T (additive)	t	50	0.333053	0.284925	0.266953	0.22605	0.197027
100k	MLP (one hot)	xor	50	0.39626	0.363375	0.346576	0.292265	0.292836
100k	MLP (additive)	xor	50	0.357944	0.333443	0.274121	0.245213	0.206828
100k	EN (one hot)	xor	50	0.449354	0.410513	0.381667	0.378506	0.336197
100k	EN (additive)	xor	50	0.468442	0.404835	0.340299	0.305309	0.245775
100k	P+T (one hot)	xor	50	0.337194	0.305374	0.269448	0.256147	0.216508
100k	P+T (additive)	xor	50	0.313097	0.275683	0.239843	0.215537	0.172063
100k	MLP (one hot)	rr	80	0.727017	0.571497	0.415603	0.279333	0.286533
100k	MLP (additive)	rr	80	0.717057	0.573832	0.417539	0.302322	0.196788
100k	EN (one hot)	rr	80	0.759809	0.641893	0.486153	0.397102	0.313232
100k	EN (additive)	rr	80	0.777104	0.640593	0.463366	0.361736	0.264264
100k	P+T (one hot)	rr	80	0.556397	0.476074	0.352023	0.278614	0.213532
100k	P+T (additive)	rr	80	0.515181	0.437845	0.318608	0.243494	0.189754
100k	MLP (one hot)	hh	80	0.720021	0.672672	0.56284	0.518888	0.348344
100k	MLP (additive)	hh	80	0.623677	0.601581	0.434229	0.330558	0.199577
100k	EN (one hot)	hh	80	0.754908	0.705363	0.635773	0.570044	0.509827
100k	EN (additive)	hh	80	0.774077	0.65695	0.490375	0.36798	0.232787
100k	P+T (one hot)	hh	80	0.552604	0.495463	0.399873	0.316663	0.27776
100k	P+T (additive)	hh	80	0.515943	0.44441	0.340805	0.251933	0.163812
100k	MLP (one hot)	t	80	0.731831	0.60325	0.605255	0.491891	0.448617
100k	MLP (additive)	t	80	0.725066	0.615073	0.552265	0.423215	0.366981
100k	EN (one hot)	t	80	0.76022	0.69719	0.637729	0.519353	0.509736
100k	EN (additive)	t	80	0.775139	0.699248	0.631329	0.495706	0.472205
100k	P+T (one hot)	t	80	0.559624	0.511815	0.463101	0.369657	0.35546
100k	P+T (additive)	t	80	0.521971	0.480979	0.41835	0.332298	0.323625
100k	MLP (one hot)	xor	80	0.737893	0.675097	0.58322	0.546334	0.505124
100k	MLP (additive)	xor	80	0.713995	0.573033	0.520277	0.356631	0.296986
100k	EN (one hot)	xor	80	0.759002	0.706512	0.671653	0.61065	0.575638
100k	EN (additive)	xor	80	0.774223	0.664312	0.585649	0.462358	0.378992
100k	P+T (one hot)	xor	80	0.55905	0.502083	0.451345	0.37099	0.344925
100k	P+T (additive)	xor	80	0.50813	0.452273	0.403814	0.31698	0.261134

### Sheet: Supplementary Table 3
Supplementary Table 3: Spearman correlation (Rho) performance of different PGS methods on traits of different settings
Sample size	Method (variant encoding)	Interaction type	Total heritability	Rho Performance
				0% of non-linear heritability	20% of non-linear heritability	40% of non-linear heritability	60% of non-linear heritability	80% of non-linear heritability
10k	MLP (one hot)	rr	20	0.274888	0.176569	0.148911	0.137507	0.10642
10k	MLP (additive)	rr	20	nan	nan	nan	nan	nan
10k	EN (one hot)	rr	20	0.247058	0.221512	0.136149	0.125991	0.138698
10k	EN (additive)	rr	20	0.285771	0.240305	0.14919	0.137976	0.129886
10k	P+T (one hot)	rr	20	0.285933	0.230561	0.162146	0.152826	0.129659
10k	P+T (additive)	rr	20	0.270211	0.22167	0.15456	0.154454	0.115662
10k	MLP (one hot)	hh	20	0.235578	0.225132	0.184096	0.189576	0.105784
10k	MLP (additive)	hh	20	nan	nan	nan	nan	nan
10k	EN (one hot)	hh	20	0.247289	0.220811	0.161837	0.173556	0.104697
10k	EN (additive)	hh	20	0.280182	0.226287	0.184364	0.172991	0.102153
10k	P+T (one hot)	hh	20	0.269402	0.2148	0.200505	0.186176	0.150326
10k	P+T (additive)	hh	20	0.256361	0.204721	0.187644	0.160017	0.115346
10k	MLP (one hot)	t	20	0.205679	0.235922	0.213721	0.157863	0.167267
10k	MLP (additive)	t	20	nan	nan	nan	nan	nan
10k	EN (one hot)	t	20	0.259937	0.216385	0.183989	0.188676	0.174312
10k	EN (additive)	t	20	0.287931	0.258033	0.225679	0.188562	0.184863
10k	P+T (one hot)	t	20	0.294232	0.273959	0.215742	0.208557	0.186297
10k	P+T (additive)	t	20	0.280206	0.255381	0.197239	0.192361	0.181832
10k	MLP (one hot)	xor	20	0.254895	0.198288	0.177089	0.186925	0.166675
10k	MLP (additive)	xor	20	nan	nan	nan	nan	nan
10k	EN (one hot)	xor	20	0.262173	0.246928	0.189423	0.206559	0.182672
10k	EN (additive)	xor	20	0.299169	0.281675	0.208132	0.195212	0.172388
10k	P+T (one hot)	xor	20	0.286741	0.264674	0.224541	0.229571	0.181644
10k	P+T (additive)	xor	20	0.271254	0.251094	0.20885	0.20162	0.179457
10k	MLP (one hot)	rr	50	0.473228	0.466981	0.370867	0.307926	0.224806
10k	MLP (additive)	rr	50	nan	nan	nan	nan	nan
10k	EN (one hot)	rr	50	0.53167	0.462776	0.380454	0.32566	0.297833
10k	EN (additive)	rr	50	0.575056	0.496736	0.404458	0.341287	0.255073
10k	P+T (one hot)	rr	50	0.492811	0.437245	0.379249	0.33136	0.294518
10k	P+T (additive)	rr	50	0.484767	0.424126	0.349072	0.311508	0.272365
10k	MLP (one hot)	hh	50	0.520512	0.455568	0.405354	0.333854	0.30368
10k	MLP (additive)	hh	50	nan	nan	nan	nan	nan
10k	EN (one hot)	hh	50	0.545409	0.51121	0.436733	0.375469	0.330844
10k	EN (additive)	hh	50	0.591735	0.514464	0.434885	0.288249	0.187677
10k	P+T (one hot)	hh	50	0.503816	0.471364	0.430799	0.318362	0.299881
10k	P+T (additive)	hh	50	0.469048	0.451244	0.387649	0.263553	0.182017
10k	MLP (one hot)	t	50	0.474238	0.481998	0.464419	0.391024	0.383957
10k	MLP (additive)	t	50	nan	nan	nan	nan	nan
10k	EN (one hot)	t	50	0.506013	0.480376	0.477042	0.415731	0.399352
10k	EN (additive)	t	50	0.548531	0.517652	0.513229	0.443759	0.427841
10k	P+T (one hot)	t	50	0.485932	0.466378	0.457828	0.396723	0.392652
10k	P+T (additive)	t	50	0.468635	0.446964	0.440065	0.380184	0.373167
10k	MLP (one hot)	xor	50	0.506539	0.478568	0.407931	0.416738	0.393355
10k	MLP (additive)	xor	50	nan	nan	nan	nan	nan
10k	EN (one hot)	xor	50	0.521226	0.531377	0.490154	0.453295	0.461573
10k	EN (additive)	xor	50	0.569797	0.553743	0.469276	0.427392	0.419645
10k	P+T (one hot)	xor	50	0.487105	0.507222	0.429455	0.419531	0.406362
10k	P+T (additive)	xor	50	0.465083	0.479287	0.384082	0.380222	0.359878
10k	MLP (one hot)	rr	80	0.726435	0.647395	0.525659	0.423203	0.355832
10k	MLP (additive)	rr	80	nan	nan	nan	nan	nan
10k	EN (one hot)	rr	80	0.772727	0.685338	0.547654	0.470095	0.367873
10k	EN (additive)	rr	80	0.813414	0.722101	0.554211	0.478399	0.355671
10k	P+T (one hot)	rr	80	0.669989	0.616635	0.504959	0.435293	0.358314
10k	P+T (additive)	rr	80	0.646699	0.583605	0.483158	0.403843	0.337442
10k	MLP (one hot)	hh	80	0.657983	0.680446	0.647683	0.527445	0.47964
10k	MLP (additive)	hh	80	nan	nan	nan	nan	nan
10k	EN (one hot)	hh	80	0.773493	0.735702	0.692079	0.597899	0.553597
10k	EN (additive)	hh	80	0.816568	0.724124	0.61931	0.492186	0.343538
10k	P+T (one hot)	hh	80	0.668381	0.640198	0.576063	0.506785	0.452447
10k	P+T (additive)	hh	80	0.640788	0.599907	0.530628	0.405632	0.298347
10k	MLP (one hot)	t	80	0.652141	0.710322	0.631161	0.545888	0.510667
10k	MLP (additive)	t	80	nan	nan	nan	nan	nan
10k	EN (one hot)	t	80	0.784087	0.725702	0.678928	0.575828	0.568337
10k	EN (additive)	t	80	0.822294	0.764608	0.696711	0.593708	0.578121
10k	P+T (one hot)	t	80	0.676681	0.646744	0.605632	0.538753	0.500864
10k	P+T (additive)	t	80	0.646633	0.623978	0.573396	0.526136	0.484691
10k	MLP (one hot)	xor	80	0.736618	0.686843	0.628534	0.519453	0.555818
10k	MLP (additive)	xor	80	nan	nan	nan	nan	nan
10k	EN (one hot)	xor	80	0.787247	0.71571	0.704349	0.655785	0.634891
10k	EN (additive)	xor	80	0.823818	0.730524	0.678701	0.585446	0.48637
10k	P+T (one hot)	xor	80	0.690057	0.62179	0.589068	0.535426	0.494188
10k	P+T (additive)	xor	80	0.651121	0.586677	0.56022	0.482998	0.404398
50k	MLP (one hot)	rr	20	0.322976	0.305557	0.23722	0.215187	0.186821
50k	MLP (additive)	rr	20	nan	nan	nan	nan	nan
50k	EN (one hot)	rr	20	0.347591	0.313622	0.250169	0.220534	0.203374
50k	EN (additive)	rr	20	0.374648	0.325932	0.261105	0.224075	0.188946
50k	P+T (one hot)	rr	20	0.339312	0.30259	0.244524	0.21247	0.191818
50k	P+T (additive)	rr	20	0.31924	0.289778	0.235476	0.203012	0.171557
50k	MLP (one hot)	hh	20	0.340333	0.30802	0.238111	0.254933	0.232299
50k	MLP (additive)	hh	20	nan	nan	nan	nan	nan
50k	EN (one hot)	hh	20	0.339994	0.320278	0.290629	0.272797	0.250936
50k	EN (additive)	hh	20	0.367421	0.326412	0.282791	0.235226	0.156765
50k	P+T (one hot)	hh	20	0.328386	0.302526	0.271488	0.239363	0.220841
50k	P+T (additive)	hh	20	0.315553	0.289217	0.244751	0.200915	0.151808
50k	MLP (one hot)	t	20	0.323793	0.319301	0.283015	0.180338	0.264809
50k	MLP (additive)	t	20	nan	nan	nan	nan	nan
50k	EN (one hot)	t	20	0.353416	0.33374	0.294175	0.278945	0.270071
50k	EN (additive)	t	20	0.375628	0.356808	0.308122	0.291977	0.266391
50k	P+T (one hot)	t	20	0.336527	0.323333	0.287713	0.263828	0.250773
50k	P+T (additive)	t	20	0.324383	0.311983	0.269615	0.248443	0.231839
50k	MLP (one hot)	xor	20	0.325389	0.311901	0.288766	0.273358	0.254275
50k	MLP (additive)	xor	20	nan	nan	nan	nan	nan
50k	EN (one hot)	xor	20	0.350895	0.328704	0.301588	0.304401	0.292688
50k	EN (additive)	xor	20	0.373796	0.342021	0.309043	0.289093	0.24808
50k	P+T (one hot)	xor	20	0.327055	0.306262	0.282878	0.270859	0.248569
50k	P+T (additive)	xor	20	0.31572	0.291427	0.264938	0.251918	0.21419
50k	MLP (one hot)	rr	50	0.598038	0.524303	0.484075	0.432332	0.363493
50k	MLP (additive)	rr	50	nan	nan	nan	nan	nan
50k	EN (one hot)	rr	50	0.627243	0.577154	0.504946	0.45652	0.400036
50k	EN (additive)	rr	50	0.648126	0.591835	0.503296	0.453527	0.347149
50k	P+T (one hot)	rr	50	0.560916	0.514979	0.44764	0.416817	0.344347
50k	P+T (additive)	rr	50	0.547769	0.494391	0.419421	0.388337	0.31123
50k	MLP (one hot)	hh	50	0.604029	0.543322	0.521975	0.478729	0.422252
50k	MLP (additive)	hh	50	nan	nan	nan	nan	nan
50k	EN (one hot)	hh	50	0.630251	0.587106	0.561886	0.504236	0.484715
50k	EN (additive)	hh	50	0.651751	0.572481	0.515704	0.406155	0.327021
50k	P+T (one hot)	hh	50	0.556135	0.517399	0.47624	0.40377	0.358301
50k	P+T (additive)	hh	50	0.535721	0.482809	0.438955	0.341964	0.279432
50k	MLP (one hot)	t	50	0.586583	0.55718	0.550196	0.516374	0.473121
50k	MLP (additive)	t	50	nan	nan	nan	nan	nan
50k	EN (one hot)	t	50	0.631499	0.578634	0.575549	0.528586	0.501552
50k	EN (additive)	t	50	0.651276	0.603156	0.582167	0.539928	0.496202
50k	P+T (one hot)	t	50	0.558881	0.524217	0.511745	0.473979	0.431938
50k	P+T (additive)	t	50	0.545143	0.506837	0.491451	0.454944	0.410107
50k	MLP (one hot)	xor	50	0.599162	0.566929	0.546089	0.514568	0.506983
50k	MLP (additive)	xor	50	nan	nan	nan	nan	nan
50k	EN (one hot)	xor	50	0.625009	0.609773	0.56909	0.578783	0.554768
50k	EN (additive)	xor	50	0.651354	0.609111	0.547517	0.514571	0.469661
50k	P+T (one hot)	xor	50	0.555019	0.531361	0.492203	0.479006	0.442842
50k	P+T (additive)	xor	50	0.536321	0.506364	0.459422	0.437974	0.397774
50k	MLP (one hot)	rr	80	0.814399	0.700113	0.629643	0.541763	0.486176
50k	MLP (additive)	rr	80	nan	nan	nan	nan	nan
50k	EN (one hot)	rr	80	0.849918	0.773506	0.654658	0.582706	0.508199
50k	EN (additive)	rr	80	0.863169	0.777456	0.654157	0.561904	0.471134
50k	P+T (one hot)	rr	80	0.726125	0.669311	0.570127	0.495197	0.435321
50k	P+T (additive)	rr	80	0.693865	0.640523	0.544474	0.46523	0.404148
50k	MLP (one hot)	hh	80	0.808739	0.77757	0.73895	0.640243	0.614366
50k	MLP (additive)	hh	80	nan	nan	nan	nan	nan
50k	EN (one hot)	hh	80	0.850981	0.815468	0.765631	0.714585	0.674029
50k	EN (additive)	hh	80	0.864471	0.788945	0.671584	0.564888	0.448674
50k	P+T (one hot)	hh	80	0.720859	0.684408	0.620715	0.534906	0.507626
50k	P+T (additive)	hh	80	0.699394	0.650405	0.56461	0.47288	0.38619
50k	MLP (one hot)	t	80	0.822811	0.781333	0.739706	0.660162	0.636784
50k	MLP (additive)	t	80	nan	nan	nan	nan	nan
50k	EN (one hot)	t	80	0.854482	0.811974	0.768073	0.683519	0.675155
50k	EN (additive)	t	80	0.868263	0.818136	0.76763	0.667168	0.656171
50k	P+T (one hot)	t	80	0.728333	0.694445	0.6525	0.573758	0.570632
50k	P+T (additive)	t	80	0.708022	0.675013	0.621107	0.549503	0.543339
50k	MLP (one hot)	xor	80	0.82198	0.791929	0.757138	0.692487	0.657616
50k	MLP (additive)	xor	80	nan	nan	nan	nan	nan
50k	EN (one hot)	xor	80	0.850199	0.813357	0.793616	0.750682	0.71815
50k	EN (additive)	xor	80	0.863932	0.791203	0.737592	0.655703	0.574427
50k	P+T (one hot)	xor	80	0.727182	0.684015	0.650386	0.591341	0.553838
50k	P+T (additive)	xor	80	0.693927	0.647685	0.611704	0.543465	0.472411
100k	MLP (one hot)	rr	20	0.36849	0.337037	0.276844	0.254791	0.224864
100k	MLP (additive)	rr	20	0.365063	0.32631	0.265816	0.224444	0.184562
100k	EN (one hot)	rr	20	0.368741	0.339327	0.289336	0.251489	0.229364
100k	EN (additive)	rr	20	0.392181	0.34692	0.29475	0.253822	0.207469
100k	P+T (one hot)	rr	20	0.348562	0.31051	0.269048	0.231661	0.200757
100k	P+T (additive)	rr	20	0.331374	0.298788	0.256206	0.222446	0.182409
100k	MLP (one hot)	hh	20	0.362646	0.336936	0.320066	0.292347	0.261979
100k	MLP (additive)	hh	20	0.356391	0.310453	0.284973	0.25135	0.180376
100k	EN (one hot)	hh	20	0.368921	0.345808	0.325809	0.306052	0.284715
100k	EN (additive)	hh	20	0.388483	0.347275	0.302074	0.260174	0.186549
100k	P+T (one hot)	hh	20	0.342082	0.315983	0.285321	0.25859	0.230236
100k	P+T (additive)	hh	20	0.333096	0.298013	0.260583	0.224952	0.174125
100k	MLP (one hot)	t	20	0.363925	0.338691	0.317798	0.300184	0.264302
100k	MLP (additive)	t	20	0.321077	0.348957	0.298578	0.293174	0.27778
100k	EN (one hot)	t	20	0.370198	0.350959	0.323479	0.31128	0.290231
100k	EN (additive)	t	20	0.386953	0.367484	0.333459	0.314629	0.292441
100k	P+T (one hot)	t	20	0.341869	0.325323	0.296643	0.283102	0.264237
100k	P+T (additive)	t	20	0.327534	0.315847	0.286532	0.266638	0.246054
100k	MLP (one hot)	xor	20	0.365638	0.343242	0.334728	0.313645	0.299628
100k	MLP (additive)	xor	20	0.36758	0.340207	0.312518	0.27928	0.193546
100k	EN (one hot)	xor	20	0.370133	0.357164	0.339474	0.335055	0.319266
100k	EN (additive)	xor	20	0.389276	0.362732	0.330853	0.310498	0.26411
100k	P+T (one hot)	xor	20	0.338567	0.326234	0.305071	0.285881	0.255755
100k	P+T (additive)	xor	20	0.323941	0.311443	0.28685	0.263622	0.225739
100k	MLP (one hot)	rr	50	0.626139	0.572848	0.520129	0.461767	0.402958
100k	MLP (additive)	rr	50	0.634611	0.569236	0.500107	0.432482	0.360423
100k	EN (one hot)	rr	50	0.646996	0.594343	0.530999	0.475956	0.422635
100k	EN (additive)	rr	50	0.661228	0.603545	0.529807	0.469274	0.378501
100k	P+T (one hot)	rr	50	0.567722	0.526778	0.462235	0.422965	0.362766
100k	P+T (additive)	rr	50	0.552483	0.502489	0.43953	0.393524	0.326082
100k	MLP (one hot)	hh	50	0.621275	0.597595	0.56688	0.505386	0.478755
100k	MLP (additive)	hh	50	0.636376	0.546428	0.480297	0.410247	0.314043
100k	EN (one hot)	hh	50	0.649751	0.613212	0.581402	0.536881	0.512766
100k	EN (additive)	hh	50	0.663394	0.587872	0.532397	0.424525	0.350123
100k	P+T (one hot)	hh	50	0.566609	0.521912	0.488443	0.411459	0.378956
100k	P+T (additive)	hh	50	0.544345	0.488544	0.44528	0.352825	0.29578
100k	MLP (one hot)	t	50	0.63263	0.589079	0.578532	0.537375	0.514172
100k	MLP (additive)	t	50	0.63456	0.591799	0.576932	0.532773	0.490966
100k	EN (one hot)	t	50	0.645812	0.607535	0.592614	0.555886	0.531063
100k	EN (additive)	t	50	0.667544	0.61889	0.596337	0.55511	0.517943
100k	P+T (one hot)	t	50	0.571789	0.536849	0.517752	0.48178	0.452473
100k	P+T (additive)	t	50	0.557922	0.515575	0.498572	0.458334	0.431076
100k	MLP (one hot)	xor	50	0.621195	0.600339	0.588769	0.576181	0.541857
100k	MLP (additive)	xor	50	0.616737	0.588151	0.541436	0.506187	0.456324
100k	EN (one hot)	xor	50	0.654655	0.624591	0.600918	0.598829	0.564203
100k	EN (additive)	xor	50	0.669172	0.6199	0.565078	0.534227	0.47871
100k	P+T (one hot)	xor	50	0.56705	0.535317	0.502088	0.488338	0.449901
100k	P+T (additive)	xor	50	0.545131	0.509328	0.472401	0.446422	0.400105
100k	MLP (one hot)	rr	80	0.843824	0.766659	0.64263	0.595315	0.52188
100k	MLP (additive)	rr	80	0.84331	0.747938	0.642491	0.543663	0.452318
100k	EN (one hot)	rr	80	0.861115	0.786736	0.682119	0.609231	0.537837
100k	EN (additive)	rr	80	0.871342	0.786526	0.666336	0.581952	0.493866
100k	P+T (one hot)	rr	80	0.730657	0.671133	0.577349	0.509125	0.444501
100k	P+T (additive)	rr	80	0.700213	0.643919	0.548574	0.47564	0.417966
100k	MLP (one hot)	hh	80	0.846475	0.809648	0.745271	0.709064	0.62216
100k	MLP (additive)	hh	80	0.840427	0.766072	0.655779	0.567091	0.444788
100k	EN (one hot)	hh	80	0.858441	0.826159	0.783111	0.738603	0.698336
100k	EN (additive)	hh	80	0.870052	0.795017	0.683702	0.58854	0.466936
100k	P+T (one hot)	hh	80	0.728894	0.685781	0.61586	0.545023	0.511911
100k	P+T (additive)	hh	80	0.704393	0.648999	0.56824	0.484873	0.393393
100k	MLP (one hot)	t	80	0.848667	0.801816	0.768864	0.690534	0.67209
100k	MLP (additive)	t	80	0.848175	0.790424	0.752163	0.661959	0.640837
100k	EN (one hot)	t	80	0.861492	0.822179	0.783589	0.704409	0.697281
100k	EN (additive)	t	80	0.870624	0.823329	0.779035	0.687424	0.670675
100k	P+T (one hot)	t	80	0.732884	0.69827	0.662559	0.59125	0.57941
100k	P+T (additive)	t	80	0.706823	0.676377	0.629432	0.559895	0.552142
100k	MLP (one hot)	xor	80	0.850612	0.812114	0.766597	0.730847	0.705423
100k	MLP (additive)	xor	80	0.846365	0.777611	0.724408	0.621365	0.566814
100k	EN (one hot)	xor	80	0.861005	0.827884	0.806264	0.769008	0.74495
100k	EN (additive)	xor	80	0.869999	0.801121	0.749526	0.66325	0.598227
100k	P+T (one hot)	xor	80	0.733488	0.693496	0.657253	0.592725	0.570588
100k	P+T (additive)	xor	80	0.69855	0.657679	0.620179	0.547398	0.493872
